# Glucocorticoid-driven gene expression in circulating monocytes and neutrophils in health and severe inflammation

**DOI:** 10.1101/2023.05.10.23289779

**Authors:** Arthur Molendijk, Leo Koenderman

## Abstract

Glucocorticoids (GCs) are used as anti-inflammatory and immunosuppressive drugs in many immune mediated diseases, but their use in sepsis and shock is controversial. This is caused in part by a lack of information regarding the responding cell types and GC-regulated genes *in vivo*. We used public blood transcriptomic datasets and GC-induced query genes to obtain 2 robust gene expression correlation signatures of GC induction, either in the absence or in the presence of severe inflammation. GC signature 1 originated from circadian cortisol with biases for gene expression in NK cells and neutrophils. GC signature 2 originated from GC in severe inflammation, mainly with biases for gene expression in monocytes and neutrophils. Many genes upregulated by GC treatment in septic shock and burn shock were also present as high-ranking genes in GC signatures, which pointed to their direct regulation by GC. Robust GC signatures were also obtained from dataset collections of monocytes and neutrophils, separately, and predicted cellular effects. Additionally, gene induction by GC was put into a wider framework of gene expression in circulating monocytes and neutrophils in health and systemic inflammation. We present and interpret a large number of GC-regulated genes in different blood cells and tissues, and select 2 whole blood transcriptomic biomarker gene sets, GC-1 and GC-2, for monitoring cortisol action in health, and in severe inflammation, respectively. GC signature 2 was found in sepsis and many other inflammatory diseases, both from treatment with GC, and from endogenous GC.
