## Supplementary material for "Glucocorticoid-driven gene expression in circulating monocytes and neutrophils in health and severe inflammation": Table S5

### Sheet: gene sets and probesets
gene	gene alias	gene set	id-ref GPL570	id-ref GPL10558	id-ref GPL6947
MAL	none	T cell	204777_s_at	ILMN_2327860	ILMN_2327860
TCEA3	none	T cell	226388_at	ILMN_1726928	ILMN_1726928
OXNAD1	none	T cell	227686_at	ILMN_3244030	V4 probeset absent
NELL2	none	T cell	203413_at	ILMN_1725417	ILMN_1725417
TSHZ2	none	T cell	243940_at	ILMN_1655611	ILMN_1655611
LEF1	none	T cell	210948_s_at	ILMN_2213136	ILMN_2213136
EDAR	none	T cell	220048_at	ILMN_1767322	ILMN_1767322
FHIT	none	T cell	206492_at	ILMN_1766123	ILMN_1766123
CCR7	none	T cell	206337_at	ILMN_1715131	ILMN_1715131
EPHX2	none	T cell	209368_at	ILMN_1709237	ILMN_1709237
MAN1C1	none	T cell	214180_at	ILMN_1713807	ILMN_1713807
MDS2	none	T cell	1562731_s_at	absent	V4 probeset absent
ABLIM1	none	T cell	200965_s_at	ILMN_1785424	ILMN_1785424
GYG1	none	Severe inflammatory myeloid	201554_x_at	ILMN_2230862	ILMN_2230862
NLRC4	none	Severe inflammatory myeloid	1552553_a_at	ILMN_1796976	ILMN_1796976
HK3	none	Severe inflammatory myeloid	205936_s_at	ILMN_1670302	ILMN_1670302
LDHA	none	Severe inflammatory myeloid	200650_s_at	ILMN_1807106	ILMN_1807106
ADAM9	none	Severe inflammatory myeloid	202381_at	ILMN_1727524	ILMN_1727524
ACER3	none	Severe inflammatory myeloid	222687_s_at	ILMN_3237774	V4 probeset absent
PGD	none	Severe inflammatory myeloid	201118_at	ILMN_1794165	ILMN_1794165
VNN1	none	Severe inflammatory myeloid	1558549_s_at	ILMN_1674574	ILMN_1674574
KLHL2	none	Severe inflammatory myeloid	219157_at	ILMN_1701837	ILMN_1701837
TDRD9	none	Severe inflammatory myeloid	228285_at	ILMN_2169490	ILMN_2169490
ALPL	none	Severe inflammatory myeloid	1557924_s_at	ILMN_1701603	ILMN_1701603
NAIP	none	Severe inflammatory myeloid	absent	ILMN_2260082	ILMN_2260082
GALNT14	none	Severe inflammatory myeloid	219271_at	ILMN_1722524	ILMN_1722524
OPLAH	none	Severe inflammatory myeloid	222025_s_at	ILMN_1711030	ILMN_1711030
EXOSC4	none	Severe inflammatory myeloid	218695_at	ILMN_1745271	ILMN_1745271
SAMSN1	none	Severe inflammatory myeloid	1555638_a_at	ILMN_2171289	ILMN_2171289
METTL7B	none	FAM20A cluster	227055_at	ILMN_2064725	ILMN_2064725
FAM20A	none	FAM20A cluster	241981_at	ILMN_1812091	ILMN_1812091
ITGA7	none	FAM20A cluster	216331_at	ILMN_1791409	ILMN_1791409
CYP19A1	none	FAM20A cluster	203475_at	ILMN_2387860	ILMN_2387860
GPR137B	none	FAM20A cluster extended	not used	not used	not used
VWA5A	none	FAM20A cluster extended	not used	not used	not used
FAM89A	none	FAM20A cluster extended	not used	not used	not used
CYP1B1	none	FAM20A cluster extended	not used	not used	not used
ADAMTS2	none	GC-2	226311_at	ILMN_1811765	ILMN_1811765
FLT3	none	GC-2	206674_at	ILMN_1766363	ILMN_1766363
VSIG4	none	GC-2	204787_at	ILMN_1669409	ILMN_1669409
DAAM2	none	GC-2	212793_at	ILMN_1752668	ILMN_1752668
OLAH	none	GC-2	219975_x_at	ILMN_1674696	ILMN_1674696
ADORA3	none	GC-2	223660_at	ILMN_1733259	ILMN_1733259
AMPH	none	GC-2	205257_s_at	ILMN_1685834	ILMN_1685834
C5orf30	MACIR	GC-2	221823_at	ILMN_1677292	ILMN_1677292
MACIR	C5orf30	GC-2	absent	absent	V4 probeset absent
MAOA	none	GC-2	212741_at	ILMN_1663640	ILMN_1663640
CXCR4	none	GC-1	209201_x_at	ILMN_1801584	ILMN_1801584
TSC22D3	none	GC-1	207001_x_at	ILMN_2376403	ILMN_2376403
ZBTB16	none	GC-1	205883_at	ILMN_2305407	ILMN_2305407
KLF9	none	GC-1	203543_s_at	ILMN_1778523	ILMN_1778523
DDIT4	none	GC-1	202887_s_at	ILMN_1661599	ILMN_1661599
IRS2	none	GC-1	209185_s_at	ILMN_2083469	ILMN_2083469
PER1	none	GC-1	not used	not used	not used
TAP1	none	interferon gamma	202307_s_at	ILMN_1751079	ILMN_1751079
GBP1	none	interferon gamma	202269_x_at	ILMN_2148785	ILMN_2148785
GBP5	none	interferon gamma	229625_at	ILMN_2114568	ILMN_2114568
UBE2L6	none	interferon gamma	201649_at	ILMN_1769520	ILMN_1769520
PSMB9	none	interferon gamma	204279_at	ILMN_1798233	ILMN_1798233
SERPING1	none	interferon gamma	200986_at	ILMN_1670305	ILMN_1670305
TAP2	none	interferon gamma	204770_at	ILMN_1777565	ILMN_1777565
IRF1	none	interferon gamma	238725_at	ILMN_1708375	ILMN_1708375
APOL6	none	interferon gamma	241869_at	ILMN_1687201	ILMN_1687201
APOL2	none	interferon gamma	221653_x_at	ILMN_2325337	ILMN_2325337
PSMB8	none	interferon gamma	209040_s_at	ILMN_1747195	ILMN_1747195
GBP4	none	interferon gamma	235175_at	ILMN_1771385	ILMN_1771385
GBP2	none	interferon gamma	202748_at	ILMN_1774077	ILMN_1774077
ETV7	none	interferon gamma	224225_s_at	ILMN_1700671	ILMN_1700671
APOL1	none	interferon gamma	209546_s_at	ILMN_1761793	ILMN_1761793
PSME1	none	interferon gamma	200814_at	ILMN_1726698	ILMN_1726698
PSMB10	none	interferon gamma	202659_at	ILMN_1683026	ILMN_1683026
SOCS1	none	interferon gamma	210001_s_at	ILMN_1774733	ILMN_1774733
IL15RA	none	interferon gamma	207375_s_at	ILMN_1665682	ILMN_1665682
PSME2	none	interferon gamma	201762_s_at	ILMN_1786612	ILMN_1786612
IDO1	none	interferon gamma	210029_at	ILMN_3239965	V4 probeset absent
P2RY14	none	interferon gamma	206637_at	ILMN_2342835	ILMN_2342835
WARS	none	interferon gamma	200629_at	ILMN_2337655	ILMN_2337655
OASL	none	interferon alpha	205660_at	ILMN_1674811	ILMN_1674811
HERC5	none	interferon alpha	219863_at	ILMN_1729749	ILMN_1729749
IFIT1	none	interferon alpha	203153_at	ILMN_1707695	ILMN_1707695
RSAD2	none	interferon alpha	242625_at	ILMN_1657871	ILMN_1657871
MX1	none	interferon alpha	202086_at	ILMN_1662358	ILMN_1662358
ISG15	none	interferon alpha	205483_s_at	ILMN_2054019	ILMN_2054019
USP18	none	interferon alpha	219211_at	ILMN_3240420	V4 probeset absent
HERC6	none	interferon alpha	219352_at	ILMN_1654639	ILMN_1654639
